# Quantifying inflammatory resolution in human menstruation reveals disease-specific failure modes and enables a non-invasive diagnostic for endometriosis

**DOI:** 10.64898/2025.12.30.25343168

**Authors:** Stephen Gire, Stephen Palmer, Abhishek Ja, Ridhi Tariyal

## Abstract

Inflammatory resolution is essential for tissue health, yet its dynamics remain difficult to study in humans. Menstruation is a recurrent, non-pathological inflammatory process that provides a natural window into inflammation and repair. We developed and validated a standardized menstrual sampling and RNA-seq workflow, analyzing more than 1,000 samples from over 300 individuals. We show that menstrual transcriptomes are dominated by two major biological confounders: heterogeneous tissue composition and rapid temporal progression. We introduce tissue-aware transcriptional axes that quantify uterine enrichment and an Inflammatory Resolution Score (IRS) that positions samples along an inflammation-to-repair trajectory independent of tissue admixture. In healthy individuals, IRS defines a conserved resolution trajectory across early menstruation. Applying this framework to endometriosis and autoimmune disease reveals reproducible deviations from the healthy trajectory with distinct transcriptional programs and altered pathway coordination. Finally, we demonstrate translational relevance by developing a non-invasive endometriosis classifier grounded in resolution biology that generalizes across symptomatic populations and shifts following surgical intervention. This work establishes menstruation as a tractable human model system for quantifying inflammatory resolution and detecting disease-associated disruptions.
