## Supplementary material for "Quantifying inflammatory resolution in human menstruation reveals disease-specific failure modes and enables a non-invasive diagnostic for endometriosis": Autoimmune CD3 top nodes

gene_id	mean_abs_dZ_true	sum_abs_dZ_true	perm_pvalue	FDR
GJB1	0.5481940222191478	108.54241639939127	0.001996007984031936	0.004681113962551088
CD74	0.6312849130431492	124.99441278254353	0.003992015968063872	0.006553559547571524
HSBP1L1	0.5386238625690892	106.64752478867966	0.003992015968063872	0.006553559547571524
KRTAP2-3	0.5954439048699516	117.8978931642504	0.003992015968063872	0.006553559547571524
TMEM185B	0.6096240727964332	120.70556641369376	0.005988023952095809	0.006553559547571524
ADCK2	0.5501328131754372	108.92629700873655	0.005988023952095809	0.006553559547571524
CTDSP1	0.5497054187629479	108.84167291506367	0.005988023952095809	0.006553559547571524
ARG2	0.5082867988164155	100.64078616565027	0.005988023952095809	0.010457807788677963
EMP3	0.5723902939948106	113.33327821097248	0.00998003992015968	0.010457807788677963
MS4A7	0.5036298166672786	99.71870370012115	0.00998003992015968	0.015834103604870798
YRDC	0.48331833624199216	95.69703057591445	0.00998003992015968	0.015834103604870798
PLEKHO2	0.4805271171625295	95.14436919818084	0.011976047904191617	0.015834103604870798
SIGLEC7	0.41045548928286024	81.27018687800633	0.011976047904191617	0.01787334422064961
TRIP13	0.560595625567869	110.99793386243806	0.013972055888223553	0.01787334422064961
WDFY4	0.4999709635045287	98.99425077389668	0.013972055888223553	0.01787334422064961
CD4	0.48678891703495825	96.38420557292173	0.015968063872255488	0.02234168027581201
ORAI1	0.4931765070710889	97.6489484000756	0.015968063872255488	0.02234168027581201
SPPL3	0.44400096061947936	87.91219020265692	0.015968063872255488	0.02234168027581201
GNB4	0.5075749256003841	100.49983526887604	0.017964071856287425	0.02234168027581201
LMO1	0.529492103380701	104.8394364693788	0.017964071856287425	0.02234168027581201
PARP12	0.527753854913007	104.49526327277539	0.017964071856287425	0.02234168027581201
ZNF771	0.5071488373585687	100.4154697969966	0.01996007984031936	0.02234168027581201
CEP295NL	0.5250097176974146	103.95192410408808	0.01996007984031936	0.027033433133732538
PTGER2	0.4685250658640714	92.76796304108613	0.021956087824351298	0.027033433133732538
TMEM268	0.46836026342197856	92.73533215755175	0.021956087824351298	0.027033433133732538
PYCARD	0.49752710180934206	98.51036615824972	0.021956087824351298	0.027033433133732538
FBXL15	0.48822574478975567	96.66869746837162	0.021956087824351298	0.03297920288455347
LAIR1	0.48059678214090207	95.15816286389861	0.023952095808383235	0.03297920288455347
SAMHD1	0.44579431519856294	88.26727440931546	0.023952095808383235	0.03297920288455347
RHBDF2	0.4388557551954556	86.89343952870021	0.023952095808383235	0.03297920288455347
DHODH	0.4604700608198898	91.17307204233818	0.02594810379241517	0.03297920288455347
MOV10	0.44815935849414174	88.73555298184006	0.02594810379241517	0.03297920288455347
GRINA	0.5294178211179636	104.8247285813568	0.02594810379241517	0.037344305801804215
HLA-DMA	0.4841743280667598	95.86651695721844	0.02594810379241517	0.037344305801804215
NBPF3	0.4740723922114046	93.86633365785812	0.029940119760479042	0.037344305801804215
RAPGEF4	0.507074364309396	100.40072413326041	0.031936127744510975	0.037344305801804215
RSPH1	0.45504521633825024	90.09895283497355	0.031936127744510975	0.037344305801804215
NCKAP1L	0.49557972789052956	98.12478612232485	0.033932135728542916	0.037344305801804215
CISD3	0.5157040096834057	102.10939391731432	0.033932135728542916	0.037344305801804215
VSIG8	0.5166492247662812	102.29654650372368	0.033932135728542916	0.042577265850464674
IRF5	0.47995671478903495	95.03142952822893	0.033932135728542916	0.04785138717274445
MAFB	0.4317480920600658	85.48612222789303	0.03592814371257485	0.04785138717274445
ADA2	0.4638417556880358	91.8406676262311	0.03592814371257485	0.04785138717274445
WDR66	0.45115596595351853	89.32888125879667	0.03592814371257485	0.04785138717274445
ASAP3	0.4587140538981477	90.82538267183324	0.03592814371257485	0.04785138717274445
SDHAF2	0.49893156540446776	98.78844995008461	0.03592814371257485	0.04785138717274445
DGCR2	0.4456840741207602	88.24544667591053	0.03592814371257485	0.04785138717274445
ARF3	0.44367368388646605	87.84738940952028	0.03792415169660679	0.04785138717274445
ZFYVE27	0.47392184378825525	93.83652507007454	0.03992015968063872	0.04785138717274445
INTS5	0.35812120324247415	70.90799824200988	0.041916167664670656	0.04785138717274445
APOL6	0.4744809916990561	93.94723635641311	0.041916167664670656	0.04785138717274445
LRRC15	0.4403765189988351	87.19455076176935	0.041916167664670656	0.04785138717274445
HLA-DRB1	0.46272235632524167	91.61902655239786	0.041916167664670656	0.04785138717274445
CWH43	0.43649677620234495	86.4263616880643	0.041916167664670656	0.04785138717274445
CIITA	0.5110681128520522	101.19148634470633	0.04590818363273453	0.04785138717274445
CBX7	0.43988809908968474	87.09784361975758	0.04590818363273453	0.04785138717274445
STEAP3	0.4784444636028631	94.73200379336689	0.04590818363273453	0.04785138717274445
ARPC4	0.435970301426281	86.32211968240364	0.0499001996007984	0.05015479245590452
RFFL	0.443038152875614	87.72155426937157	0.0499001996007984	0.05015479245590452
MAN2B1	0.45383584509977754	89.85949732975595	0.0499001996007984	0.06231253340313908
NOTCH2	0.45579246461100587	90.24690799297916	0.0499001996007984	0.06231253340313908
HK3	0.41593025582793275	82.35419065393069	0.05	0.06231253340313908
IYD	0.46250841844574775	91.57666685225806	0.05389221556886228	0.06231253340313908
NAGA	0.42137289291701985	83.43183279756992	0.05389221556886228	0.06231253340313908
YIF1A	0.40708534663260443	80.60289863325568	0.05588822355289421	0.06231253340313908
TCTA	0.43465002040022394	86.06070403924434	0.05588822355289421	0.06231253340313908
STARD3	0.456014219951094	90.29081555031661	0.05588822355289421	0.06231253340313908
PTGER4	0.4271670405144508	84.57907402186126	0.05788423153692615	0.06231253340313908
AGPAT3	0.4791356922971714	94.86886707483994	0.05788423153692615	0.08307329003963904
KCNN4	0.4554658275846811	90.18223386176686	0.059880239520958084	0.08307329003963904
PCK2	0.4056386666681168	80.31645600028713	0.06187624750499002	0.08383233532934131
TGM5	0.4542411483010884	89.93974736361551	0.06986027944111776	0.08383233532934131
KIF21A	0.4512369972392223	89.34492545336602	0.06986027944111776	0.08383233532934131
ATP6V0C	0.4104795382048891	81.27494856456804	0.0718562874251497	0.08383233532934131
TEX261	0.4363794496949513	86.40313103960035	0.07385229540918163	0.08383233532934131
CEPT1	0.41421465702490823	82.01450209093183	0.07385229540918163	0.08383233532934131
MED20	0.46871512268923055	92.80559429246765	0.07784431137724551	0.08383233532934131
KRTAP3-2	0.41456300671309243	82.0834753291923	0.07784431137724551	0.08383233532934131
MSR1	0.4073240767916449	80.65016720474569	0.07984031936127745	0.08383233532934131
NIPAL4	0.39938777837552375	79.0787801183537	0.07984031936127745	0.08383233532934131
C6orf118	0.43759517309018303	86.64384427185624	0.08383233532934131	0.08383233532934131
2-Mar	0.41700588076709727	82.56716439188526	0.08782435129740519	0.11112557493708235
STAT5A	0.3852136117368279	76.27229512389192	0.08982035928143713	0.11112557493708235
RINL	0.40926010952101033	81.03350168516005	0.08982035928143713	0.11112557493708235
CXCL14	0.41029365706389564	81.23814409865133	0.09381237524950099	0.11112557493708235
CHMP1A	0.4170918863937572	82.58419350596392	0.0998003992015968	0.11112557493708235
DHX58	0.4256846756483942	84.28556577838205	0.0998003992015968	0.11112557493708235
TMEM222	0.40494783872282303	80.17967206711896	0.0998003992015968	0.11112557493708235
GPR108	0.3974477918292262	78.69466278218678	0.10179640718562874	0.11112557493708235
PTGDR2	0.42431666209247704	84.01469909431046	0.10379241516966067	0.11112557493708235
SLC35C2	0.4058086900034441	80.35012062068193	0.10778443113772455	0.1276930674733008
CCDC122	0.37341928555635134	73.93701854015757	0.10778443113772455	0.1276930674733008
RHBDD2	0.38363981946982934	75.96068425502621	0.10978043912175649	0.1276930674733008
AGTRAP	0.3900971984634885	77.23924529577073	0.11177644710578842	0.1276930674733008
ABCD1	0.3952302513108995	78.2555897595581	0.1157684630738523	0.1276930674733008
TNIP3	0.43618088135747585	86.36381450878022	0.11976047904191617	0.1276930674733008
SREBF2	0.4075355695881659	80.69204277845685	0.11976047904191617	0.1276930674733008
CPA6	0.3933393749186201	77.88119623388678	0.12375249500998003	0.1276930674733008
ACER3	0.38489021250190336	76.20826207537687	0.12574850299401197	0.1276930674733008
TUBA1B	0.3918736767506706	77.59098799663278	0.12974051896207583	0.1522850253250724
GSN	0.39121380779074394	77.4603339425673	0.13373253493013973	0.1522850253250724
IL10RB	0.4019672795530136	79.58952135149669	0.13373253493013973	0.1522850253250724
ENPP4	0.4066114174849946	80.50906066202893	0.1377245508982036	0.158915329961838
GBGT1	0.3735209594558389	73.9571499722561	0.1377245508982036	0.158915329961838
WDR81	0.384607654712669	76.15231563310846	0.1437125748502994	0.158915329961838
RNF41	0.4019242586082111	79.5810032044258	0.1437125748502994	0.158915329961838
KIAA2013	0.3565573064800161	70.59834668304319	0.14570858283433133	0.158915329961838
CSF1R	0.3743716160656558	74.12557998099985	0.14770459081836326	0.158915329961838
PRL	0.388432503892781	76.90963577077063	0.14770459081836326	0.158915329961838
SUSD3	0.3815650284745831	75.54987563796746	0.1497005988023952	0.158915329961838
C1RL	0.38867543038677344	76.95773521658114	0.15568862275449102	0.158915329961838
ZC4H2	0.37119066752149654	73.49575216925632	0.1596806387225549	0.18465830769400424
LRRC25	0.37538192636250123	74.32562141977525	0.16167664670658682	0.18465830769400424
TFEC	0.37534421134884854	74.31815384707201	0.16367265469061876	0.18465830769400424
APH1B	0.3633019400402676	71.93378412797298	0.16766467065868262	0.18465830769400424
NBPF26	0.3913066748611849	77.47872162251461	0.16966067864271456	0.18465830769400424
LILRB1	0.38145060278445514	75.52721935132212	0.17165668662674652	0.20971390552228872
RPTN	0.38622910651342135	76.47336308965743	0.17365269461077845	0.20971390552228872
FTL	0.39164995297464844	77.54669068898039	0.17964071856287425	0.20971390552228872
KLRF2	0.3894556077731659	77.11221033908684	0.18363273453093812	0.20971390552228872
SRGAP2	0.36552687821906665	72.3743218873752	0.18562874251497005	0.20971390552228872
UNC93B1	0.3594723302524506	71.17552138998522	0.19560878243512975	0.20971390552228872
IL12RB1	0.36109517817047365	71.49684527775378	0.20159680638722555	0.20971390552228872
PTX3	0.36903738680848275	73.06940258807958	0.20159680638722555	0.20971390552228872
SIGLEC9	0.36272323599714407	71.81920072743452	0.20359281437125748	0.20971390552228872
TPP1	0.3481075155321332	68.92528807536237	0.2055888223552894	0.20971390552228872
ATF6B	0.35097124698056376	69.49230690215163	0.20758483033932135	0.20971390552228872
KMO	0.3544686289299662	70.18478852813331	0.20958083832335328	0.23469291782926294
STAB1	0.3567258492700818	70.6317181554762	0.20958083832335328	0.23469291782926294
JTB	0.3573660698401561	70.75848182835091	0.21756487025948104	0.23469291782926294
ATP6V0B	0.34790628424472686	68.88544428045591	0.22355289421157684	0.23469291782926294
XKR8	0.34725860587634944	68.75720396351718	0.22554890219560877	0.23469291782926294
NMU	0.3529213075811275	69.87841890106324	0.2275449101796407	0.23469291782926294
SIDT2	0.3659593488205189	72.45995106646274	0.2275449101796407	0.23469291782926294
LIMD2	0.35826060642029445	70.9356000712183	0.23353293413173654	0.2869396342450235
SLC35A2	0.35131922606923266	69.56120676170806	0.2375249500998004	0.2869396342450235
TMPPE	0.3612956063165921	71.53653005068523	0.2375249500998004	0.2869396342450235
RFX5	0.3657832179618148	72.42507715643933	0.2435129740518962	0.2869396342450235
GNB2	0.345250731312204	68.3596447998164	0.249500998003992	0.2869396342450235
SULT1C4	0.3457118006734604	68.45093653334516	0.249500998003992	0.2869396342450235
LAMP3	0.344844729446562	68.27925643041928	0.25349301397205587	0.2869396342450235
ACTR1A	0.3389523995638959	67.11257511365139	0.26147704590818366	0.2869396342450235
FCN1	0.3264791522237584	64.64287214030416	0.2694610778443114	0.2869396342450235
SLC38A10	0.3336380020862412	66.06032441307576	0.2694610778443114	0.2869396342450235
SYT9	0.349803824055108	69.26115716291139	0.281437125748503	0.33271917703055426
P2RX7	0.3410420235170369	67.5263206563733	0.281437125748503	0.33271917703055426
STK33	0.31393811459700344	62.15974669020668	0.2834331337325349	0.33271917703055426
NKIRAS1	0.32429043387617723	64.20950590748309	0.28542914171656686	0.33271917703055426
CNP	0.3374898200541751	66.82298437072667	0.29141716566866266	0.3752234093903696
PML	0.33750980059331503	66.82694051747637	0.2934131736526946	0.4228900689187663
APH1A	0.33944664400543206	67.21043551307555	0.2954091816367265	0.4228900689187663
S100A11	0.3408433693123108	67.48698712383754	0.3093812375249501	0.4228900689187663
STARD8	0.3431498849630646	67.94367722268679	0.3093812375249501	0.4228900689187663
GLB1	0.3103894252476501	61.457106199034726	0.3153692614770459	0.4228900689187663
MYO1G	0.34618682278714946	68.54499091185559	0.3253493013972056	0.4228900689187663
IFI27L2	0.33868981481058547	67.06058333249592	0.32934131736526945	0.4228900689187663
ACOX3	0.32965457959163336	65.27160675914341	0.3413173652694611	0.4228900689187663
RGS22	0.30483138307186963	60.35661384823018	0.34331337325349304	0.45055721889554223
SLC39A8	0.3072385818340099	60.833239203133964	0.3592814371257485	0.45055721889554223
PDCD1LG2	0.31763191932561635	62.89112002647204	0.36127744510978044	0.45055721889554223
CD40	0.34360263522676976	68.03332177490041	0.37524950099800397	0.45055721889554223
1-Mar	0.32226544373289173	63.80855785911256	0.3772455089820359	0.45055721889554223
DRC1	0.31332263315639874	62.03788136496695	0.40718562874251496	0.45055721889554223
C7orf26	0.33640822931650866	66.60882940466871	0.4231536926147705	0.45055721889554223
ATP5F1A	0.31191251259833486	61.758677494470305	0.43313373253493015	0.45055721889554223
KCNK9	0.30135596099123707	59.66848027626494	0.4351297405189621	0.45055721889554223
C2	0.30467141502138717	60.324940174234655	0.43912175648702595	0.45055721889554223
CYBB	0.31139269525938745	61.655753661358716	0.45109780439121755	0.4969182514092694
C7orf57	0.30530978433844036	60.451337299011186	0.4590818363273453	0.4969182514092694
ANKS1B	0.29877624237329825	59.15769598991305	0.4630738522954092	0.6079288790839374
GBP4	0.3034727453187541	60.08760357311331	0.469061876247505	0.6079288790839374
SLC1A3	0.29849761311537126	59.10252739684351	0.49700598802395207	0.6153681337889193
SCAMP4	0.29407235315640023	58.22632592496725	0.499001996007984	0.6153681337889193
VMO1	0.3000123714821092	59.402449553457615	0.5409181636726547	0.6153681337889193
IFNAR2	0.2817059595914266	55.777779999102464	0.5528942115768463	0.6153681337889193
WBP1L	0.2953601423444892	58.481308184208864	0.5548902195608783	0.6869101303565709
CDIPT	0.29291136539661145	57.996450348529066	0.5568862275449101	0.6869101303565709
THSD1	0.28762801838021296	56.950347639282164	0.564870259481038	0.6869101303565709
ITGB7	0.3031518820011341	60.02407263622455	0.5868263473053892	0.7780161601929829
NXPE3	0.26870876072117017	53.2043346227917	0.6127744510978044	0.7780161601929829
SLC25A28	0.2725859539200168	53.97201887616332	0.6207584830339321	0.7780161601929829
ADPRH	0.29198710015101864	57.813445829901696	0.6227544910179641	0.7780161601929829
CD14	0.28576450054429303	56.581371107770025	0.6307385229540918	0.7780161601929829
RRP7A	0.27022573354196094	53.50469524130826	0.6367265469061876	0.7780161601929829
TNF	0.2888135347159643	57.18507987376094	0.6606786427145709	0.7780161601929829
TMEM51	0.2731843967615687	54.090510558790605	0.6626746506986028	0.7780161601929829
UQCR11	0.28996371532397	57.41281563414606	0.6646706586826348	0.7780161601929829
GADD45A	0.26317146290453197	52.10794965509733	0.7005988023952096	0.7780161601929829
UBOX5	0.2714877602194477	53.754576523450645	0.7145708582834331	0.7780161601929829
FBXO6	0.25983928140432494	51.44817771805634	0.7305389221556886	0.7780161601929829
PENK	0.2858039664718072	56.58918536141783	0.7385229540918163	0.7780161601929829
ZCCHC12	0.25411041021285374	50.313861222145036	0.7584830339321357	1.0
SMPDL3A	0.25978384734186577	51.437201773689424	0.8303393213572854	1.0
GPR132	0.27521462036699373	54.49249483266476	0.8423153692614771	1.0
ZNRF2	0.25829464957673615	51.142340616193756	0.8602794411177644	1.0
SLC16A5	0.24631443323278507	48.77025778009144	0.8982035928143712	1.0
TRADD	0.23725186124380127	46.97586852627265	0.9640718562874252	1.0
CCDC30
NFASC
ADGRV1
