## Supplementary material for "Quantifying inflammatory resolution in human menstruation reveals disease-specific failure modes and enables a non-invasive diagnostic for endometriosis": Endometriosis CD3 top nodes

gene_id	mean_abs_dZ_true	sum_abs_dZ_true	perm_pvalue	FDR
TPPP	0.5700333732049461	113.43664126778427	0.015968063872255488	0.033932135728542916
ARHGEF28	0.5939311865302047	118.19230611951075	0.01996007984031936	0.033932135728542916
MACC1	0.5248321730179965	104.4416024305813	0.021956087824351298	0.033932135728542916
TMIGD2	0.49033368365163127	97.57640304667463	0.027944111776447105	0.033932135728542916
CADM4	0.495867758984765	98.67768403796823	0.031936127744510975	0.033932135728542916
SUZ12	0.4064641868319932	80.88637317956665	0.033932135728542916	0.033932135728542916
ZNF132	0.45284338653499673	90.11583392046435	0.033932135728542916	0.033932135728542916
GPR135	0.40431871614206116	80.45942451227018	0.033932135728542916	0.033932135728542916
ZC3H11A	0.42684272162283143	84.94170160294345	0.03792415169660679	0.038501676849346994
NTN4	0.45380076323002394	90.30635188277476	0.04590818363273453	0.08025186739922217
RTKN2	0.4279263178054659	85.15733724328771	0.0499001996007984	0.08025186739922217
ARSE	0.39957121801156087	79.51467238430061	0.05189620758483034	0.08025186739922217
SOD3	0.43512449877869075	86.58977525695946	0.05189620758483034	0.08025186739922217
SRGAP3	0.41480536524672984	82.54626768409923	0.05588822355289421	0.08025186739922217
DYRK1A	0.3307081602634103	65.81092389241866	0.059880239520958084	0.08025186739922217
OSBPL11	0.32543459744960823	64.76148489247204	0.06786427145708583	0.08025186739922217
PLCH1	0.41901153201498115	83.38329487098125	0.06986027944111776	0.08025186739922217
SMOX	0.37870237220784525	75.36177206936121	0.07584830339321358	0.08025186739922217
BTBD11	0.3409152250832424	67.84212979156524	0.07584830339321358	0.08025186739922217
GLA	0.3632134675646562	72.27948004536658	0.07784431137724551	0.08025186739922217
P2RX7	0.3487594712166582	69.40313477211498	0.08183632734530938	0.10817075526366621
TIMM8A	0.39289623864044027	78.18635148944762	0.08383233532934131	0.10817075526366621
ANKRD36C	0.39137916609411577	77.88445405272904	0.08982035928143713	0.11765941800609309
PIAS1	0.3340355223161708	66.47306894091798	0.09381237524950099	0.11765941800609309
HMGCS1	0.3118199985160279	62.05217970468955	0.0998003992015968	0.11765941800609309
SLC1A3	0.316611482449757	63.00568500750164	0.0998003992015968	0.11765941800609309
EPB41L4A	0.33738237987934017	67.1390935959887	0.10379241516966067	0.11765941800609309
ANKRD12	0.2966012487222512	59.02364849572798	0.11177644710578842	0.11765941800609309
ZNF91	0.2953293107365993	58.77053283658326	0.11976047904191617	0.1330671989354624
ZBED5	0.32482529224188966	64.64023315613605	0.11976047904191617	0.17203162735302877
ARID2	0.2814240127456341	56.00337853638119	0.12375249500998003	0.17203162735302877
SHOC2	0.32071075814358985	63.82144087057438	0.1317365269461078	0.17203162735302877
SPG11	0.30598359809020764	60.89073601995132	0.13972055888223553	0.17203162735302877
ENPP4	0.34432830989934227	68.52133366996911	0.1437125748502994	0.17203162735302877
EPYC	0.29424835453285175	58.5554225520375	0.14570858283433133	0.17203162735302877
ZNF501	0.34511865532132974	68.67861240894462	0.1497005988023952	0.17203162735302877
ASPH	0.3041061364259707	60.51712114876817	0.15169660678642716	0.17203162735302877
TAFA2	0.30653016722045645	60.99950327687083	0.15568862275449102	0.17203162735302877
ZNF850	0.33802807933736906	67.26758778813644	0.15768463073852296	0.19511538720312185
ALG6	0.2891029212854185	57.53148133579828	0.15768463073852296	0.19511538720312185
PAN3	0.27786466557546	55.29506844951655	0.1596806387225549	0.19511538720312185
TRDMT1	0.31135651359474176	61.95994620535361	0.16367265469061876	0.19511538720312185
LAMP2	0.3013715717800658	59.97294278423309	0.17165668662674652	0.19511538720312185
JMJD1C	0.2629762162965588	52.33226704301521	0.17365269461077845	0.19511538720312185
ZNF608	0.3290816211344375	65.48724260575307	0.17365269461077845	0.19511538720312185
RNF111	0.28731547383984624	57.1757792941294	0.17365269461077845	0.20791749833666004
ETV6	0.3308472526835019	65.83860328401688	0.18163672654690619	0.20791749833666004
SAR1B	0.291176005882956	57.944025170708244	0.18163672654690619	0.20791749833666004
BTLA	0.28818607063163465	57.3490280556953	0.18363273453093812	0.20791749833666004
RAPGEF2	0.2983965501004233	59.380913469984236	0.18762475049900199	0.20791749833666004
EHHADH	0.30070594496782965	59.8404830485981	0.19560878243512975	0.20791749833666004
ZFC3H1	0.2780351758230956	55.32899998879603	0.19560878243512975	0.20791749833666004
SCARF2	0.29883345205543144	59.467856959030854	0.19760479041916168	0.20791749833666004
BHLHE41	0.30664375911312897	61.02210806351266	0.1996007984031936	0.20791749833666004
WDR1	0.25530337876776726	50.80537237478569	0.1996007984031936	0.20791749833666004
C6orf62	0.2824173335673028	56.20104937989326	0.1996007984031936	0.20791749833666004
SIPA1L1	0.27411572290861036	54.54902885881346	0.21157684630738524	0.23422542669762514
SNX13	0.2639396995268534	52.524000205843834	0.21357285429141717	0.23422542669762514
INO80D	0.2804952865378606	55.81856202103426	0.21756487025948104	0.23422542669762514
ADAM10	0.26154311762939647	52.0470804082499	0.21756487025948104	0.23422542669762514
ELF1	0.2891808764188601	57.546994407353154	0.21756487025948104	0.23422542669762514
BNIP5	0.2888870016218416	57.48851332274648	0.2215568862275449	0.23422542669762514
ZNF292	0.2666296977283888	53.059309847949365	0.2215568862275449	0.23422542669762514
ACSL3	0.28738903279350675	57.19041752590785	0.22355289421157684	0.23422542669762514
IBSP	0.30883800967858815	61.45876392603904	0.22355289421157684	0.23422542669762514
ANXA3	0.3010506709566183	59.90908352036704	0.22355289421157684	0.23422542669762514
ATP13A3	0.2711752551435484	53.96387577356613	0.2275449101796407	0.23422542669762514
ARFGEF1	0.26433713659928426	52.603090183257564	0.22954091816367264	0.23422542669762514
TDRD7	0.29334594077895493	58.37584221501203	0.22954091816367264	0.27419907659428616
AREL1	0.28155874049908214	56.03018935931734	0.2375249500998004	0.27419907659428616
SERINC3	0.2660556192885978	52.94506823843096	0.24151696606786427	0.27419907659428616
C12orf66	0.29232214354843145	58.172106566137856	0.2435129740518962	0.27419907659428616
PLPBP	0.2839494983089147	56.505950163474026	0.249500998003992	0.27419907659428616
DCUN1D1	0.2728813331138502	54.30338528965619	0.249500998003992	0.27419907659428616
CD47	0.2747072012493431	54.66673304861928	0.249500998003992	0.27419907659428616
TFEC	0.24555125161323751	48.864699071034266	0.25349301397205587	0.27419907659428616
TNFAIP8	0.27897733037490463	55.51648874460602	0.2554890219560878	0.27419907659428616
CLIC5	0.2998073407280864	59.661660804889195	0.25748502994011974	0.27419907659428616
GNS	0.26839646266146255	53.41089606963105	0.25948103792415167	0.27419907659428616
TM9SF2	0.25213445113389316	50.17475577564474	0.2634730538922156	0.27419907659428616
STX7	0.2844688825446357	56.6093076263825	0.2694610778443114	0.27419907659428616
PIK3C3	0.28711813587290824	57.13650903870874	0.2714570858283433	0.27419907659428616
ZNF407	0.25828253541681084	51.39822454794536	0.2714570858283433	0.31260230861029265
PURB	0.27712104636848506	55.147088227328524	0.2714570858283433	0.31260230861029265
STXBP3	0.26996337729831504	53.722712082364694	0.27944111776447106	0.31260230861029265
KRT86	0.26201108171724746	52.14020526173225	0.281437125748503	0.31260230861029265
ADNP2	0.25717893902423794	51.17860886582335	0.28542914171656686	0.31260230861029265
FUT4	0.2721995991483286	54.16772023051739	0.29141716566866266	0.31260230861029265
SMNDC1	0.2685460710066138	53.440668130316155	0.2954091816367265	0.31260230861029265
AKIRIN2	0.30936707179924955	61.56404728805066	0.2994011976047904	0.36915416478870217
CEP135	0.2733519625788437	54.397040553189896	0.31137724550898205	0.36915416478870217
EPAS1	0.22333995676038312	44.44465139531624	0.313373253493014	0.36915416478870217
WDR11	0.23577436034712185	46.91909770907725	0.313373253493014	0.36915416478870217
EXOC8	0.2570102962168309	51.14504894714935	0.31736526946107785	0.36915416478870217
SUMO4	0.253835557403849	50.51327592336595	0.3213572854291417	0.36915416478870217
ZMPSTE24	0.2513230452371761	50.01328600219804	0.3273453093812375	0.36915416478870217
FLVCR1	0.2625950054561605	52.25640608577594	0.3273453093812375	0.36915416478870217
THAP5	0.2601470885342716	51.76927061832005	0.32934131736526945	0.36915416478870217
ADAM17	0.2551280464035941	50.77048123431523	0.32934131736526945	0.36915416478870217
TAS2R38	0.2617673015506592	52.091693008581174	0.32934131736526945	0.36915416478870217
ATF6	0.2630607052033333	52.34908033546333	0.32934131736526945	0.36915416478870217
RCAN3	0.2566622752710485	51.07579277893865	0.3333333333333333	0.36915416478870217
SLC35A5	0.24128339521772477	48.01539564832723	0.3333333333333333	0.36915416478870217
AFAP1L2	0.21673668544675417	43.13060040390408	0.3373253493013972	0.36915416478870217
GCH1	0.25553614760388643	50.851693373173404	0.34331337325349304	0.36915416478870217
MXRA8	0.24699131887212442	49.15127245555276	0.34331337325349304	0.3863929894222251
MFAP4	0.23811909086320804	47.3856990817784	0.35528942115768464	0.3863929894222251
GPBP1	0.2558276506641863	50.909702482173074	0.35528942115768464	0.3863929894222251
GALNT7	0.25123135754297293	49.99504015105161	0.35728542914171657	0.3863929894222251
CLEC5A	0.23655165084459764	47.07377851807493	0.36127744510978044	0.3863929894222251
MCOLN2	0.2408619400244882	47.931526064873154	0.36127744510978044	0.3863929894222251
SLC25A40	0.23596976771124162	46.957983774537084	0.36127744510978044	0.3907079458105066
MPC1	0.23937847156275605	47.63631584098845	0.3652694610778443	0.3907079458105066
SKIL	0.2446810711553259	48.69153315990985	0.36726546906187624	0.3907079458105066
NSUN6	0.24835642015661882	49.42292761116715	0.36726546906187624	0.4884640656575049
IL7R	0.25489116297016823	50.723341431063474	0.36726546906187624	0.4884640656575049
FAM91A1	0.25203434060720337	50.15483378083347	0.3812375249500998	0.4884640656575049
ERICH5	0.2728070436832245	54.28860169296168	0.38323353293413176	0.4884640656575049
STAU2	0.2486539433865371	49.48213473392088	0.38323353293413176	0.4884640656575049
PLSCR1	0.24243627323222475	48.24481837321272	0.38323353293413176	0.4884640656575049
ARG2	0.21287075487262477	42.36128021965233	0.3852295409181637	0.4884640656575049
TRIP12	0.24268314973086885	48.2939467964429	0.38922155688622756	0.4884640656575049
USP9X	0.24304156865442583	48.36527216223074	0.3932135728542914	0.4884640656575049
CNOT6	0.23513284018915767	46.79143519764238	0.405189620758483	0.5125551366402996
ITGB8	0.2237530915545692	44.52686521935927	0.4091816367265469	0.5125551366402996
KYNU	0.23576104033303752	46.91644702627447	0.4091816367265469	0.5125551366402996
ZNF66	0.2306996954419205	45.90923939294218	0.41317365269461076	0.5125551366402996
TXNRD1	0.23350817881173835	46.46812758353593	0.4151696606786427	0.5125551366402996
BRAF	0.2510599251423793	49.96092510333348	0.4151696606786427	0.5125551366402996
CCL22	0.23270256977562842	46.30781138535006	0.4171656686626746	0.5300134194887063
ELF2	0.24196803128735495	48.151638226183636	0.41916167664670656	0.5300134194887063
CLDN1	0.21958056783471144	43.696532999107575	0.42714570858283435	0.5300134194887063
NAT1	0.2600661423906761	51.75316233574454	0.42714570858283435	0.5300134194887063
HTATIP2	0.23492723389963835	46.75051954602803	0.43313373253493015	0.5300134194887063
IRF2BP2	0.23743895419941174	47.25035188568294	0.43313373253493015	0.5300134194887063
MGAM2	0.2138265326586177	42.551479999064924	0.437125748502994	0.5300134194887063
CLIP4	0.22776098748624618	45.32443650976299	0.4530938123752495	0.5300134194887063
ATP23	0.22257170831021106	44.291769953732	0.46107784431137727	0.5300134194887063
BAZ1A	0.2433019334519035	48.4170847569288	0.469061876247505	0.5300134194887063
SLC39A8	0.2437039836792809	48.4970927521769	0.4810379241516966	0.5724814108047641
ERBIN	0.23339850110059387	46.44630171901818	0.48502994011976047	0.5724814108047641
RPA4	0.22534455061159203	44.84356557170681	0.4870259481037924	0.5724814108047641
DES	0.21892088099867005	43.56525531873534	0.49500998003992014	0.5724814108047641
CCNE2	0.22857290524853635	45.48600814445874	0.49500998003992014	0.5724814108047641
ZFYVE16	0.23401338774353492	46.56866416096345	0.49700598802395207	0.5724814108047641
TIGD1	0.23398909773686308	46.56383044963575	0.49700598802395207	0.5724814108047641
CXCL5	0.21400721967441766	42.587436715209115	0.5029940119760479	0.5724814108047641
KRAS	0.2311191591405204	45.992712668963556	0.5029940119760479	0.5724814108047641
TMEM106B	0.20980468391863916	41.75113209980919	0.5069860279441117	0.5724814108047641
RTN4	0.21759488297441323	43.301381711908235	0.5089820359281437	0.5724814108047641
ACTR3	0.23095839862696863	45.96072132676676	0.5149700598802395	0.5724814108047641
VPS50	0.24463478144928988	48.682321508408684	0.5149700598802395	0.5724814108047641
HIVEP1	0.22415504063218372	44.60685308580456	0.5149700598802395	0.5724814108047641
RPLP1	0.18616517670954513	37.04687016519948	0.5169660678642715	0.5724814108047641
LAMP3	0.2247557564958185	44.72639554266788	0.5209580838323353	0.5724814108047641
PGBD4	0.22697959929567874	45.16894025984007	0.5209580838323353	0.5724814108047641
CNOT11	0.23739937186497603	47.24247500113023	0.5389221556886228	0.6340260655160268
TIPIN	0.21862163132757056	43.50570463418654	0.5568862275449101	0.6364414029084687
BCL6	0.19578720278571263	38.96165335435681	0.5808383233532934	0.6834498542182651
WDR20	0.22006066113999695	43.79207156685939	0.5848303393213573	0.6834498542182651
GTF2A1	0.21460411882009556	42.70621964519901	0.5888223552894212	0.6834498542182651
B3GNT5	0.21721222039594307	43.22523185879267	0.6007984031936128	0.6834498542182651
TM2D1	0.2218609519630543	44.15032944064781	0.6007984031936128	0.6834498542182651
BACH1	0.2126490575491391	42.31716245227868	0.6207584830339321	0.6834498542182651
ZNF254	0.2132271120441628	42.4321952967884	0.6307385229540918	0.6834498542182651
ZNF100	0.2079361895557807	41.379301721600356	0.6387225548902196	0.6834498542182651
SLAIN1	0.218964861322642	43.57400740320576	0.6387225548902196	0.6834498542182651
MAP3K13	0.2002422843014945	39.8482145759974	0.6487025948103793	0.6834498542182651
TAS2R4	0.21602822506011485	42.989616786962856	0.6526946107784432	0.6834498542182651
MTF1	0.1958579395936277	38.97572997913191	0.654690618762475	0.7220531614366894
IRAK3	0.2020128698661162	40.200561103357124	0.654690618762475	0.7220531614366894
TMBIM4	0.19078151552319605	37.965521589116015	0.656686626746507	0.7220531614366894
SYT14	0.19619587441433248	39.042979008452164	0.6586826347305389	0.7220531614366894
HDAC9	0.20529506328622404	40.853717593958585	0.6586826347305389	0.7220531614366894
IFIH1	0.21963850501708865	43.70806249840064	0.6586826347305389	0.7220531614366894
EBLN2	0.20451718727907053	40.69892026853503	0.6606786427145709	0.7220531614366894
XPO1	0.22776936690793895	45.32610401467985	0.6646706586826348	0.7773925832545435
SH3BP4	0.18250774591106037	36.31904143630101	0.6726546906187625	0.7776354804841185
VTCN1	0.19502165952607545	38.80931024568901	0.6906187624750499	0.825016633399867
AFTPH	0.2077484994573075	41.34195139200419	0.7085828343313373	0.825016633399867
NSMAF	0.18754488354585755	37.32143182562565	0.7105788423153693	0.825016633399867
ATP2B1	0.20006647255881638	39.81322803920446	0.7285429141716567	0.825016633399867
TMEM141	0.1739030006328304	34.60669712593325	0.7425149700598802	0.825016633399867
KMO	0.20050136870801735	39.899772372895455	0.7465069860279441	0.825016633399867
KATNBL1	0.18408819171234816	36.63355015075729	0.7564870259481038	0.825016633399867
PLEKHM3	0.1996110839938682	39.722605714779775	0.7684630738522954	0.825016633399867
SLC7A11	0.17426563607154094	34.67886157823665	0.7704590818363274	0.825016633399867
TNIP3	0.1854041640492556	36.895428645801864	0.780439121756487	0.825016633399867
NABP1	0.19872535274199882	39.546345195657764	0.782435129740519	0.825016633399867
ZFAND6	0.18998073185556932	37.806165639258296	0.7984031936127745	0.825016633399867
SEC22B	0.19431697161137487	38.6690773506636	0.8043912175648703	0.825016633399867
GPX3	0.16373967068847	32.58419446700553	0.8263473053892215	0.9451367535199872
CD274	0.17413134253742993	34.652137164948556	0.846307385229541	0.9451367535199872
TBCEL	0.181297734649978	36.07824919534562	0.874251497005988	0.9451367535199872
C3AR1	0.16133188108390176	32.10504433569645	0.9021956087824351	1.0
TLR2	0.17877991064821772	35.577202218995325	0.9201596806387226	1.0
RESF1	0.18959151654956552	37.72871179336354	0.936127744510978	1.0
FBXL5	0.17340612248573795	34.50781837466185	0.9421157684630739	1.0
EREG	0.16707336715760898	33.247600064364185	0.9500998003992016	1.0
ADAL	0.1777652118531533	35.37527715877751	0.9900199600798403	1.0
