## Supplementary material for "Quantifying inflammatory resolution in human menstruation reveals disease-specific failure modes and enables a non-invasive diagnostic for endometriosis": Healthy CD3 top nodes

gene_id	mean_abs_dZ_true	sum_abs_dZ_true	perm_pvalue	FDR
MXRA5	0.6249466711557354	124.36438755999134	0.003992015968063872	0.004641879032632409
MYD88	0.6570207139605664	130.7471220781527	0.005988023952095809	0.021774632553075667
CYHR1	0.7396986988695983	147.20004107505005	0.01996007984031936	0.05117969189825477
MAP7D2	0.6161496271768501	122.61377580819317	0.027944111776447105	0.07655921034643043
CBFA2T3	0.5654009775783778	112.51479453809719	0.033932135728542916	0.08519546273307044
P2RX1	0.5580909124568741	111.06009157891795	0.05788423153692615	0.08519546273307044
H3F3B	0.646306896133809	128.61507233062798	0.06986027944111776	0.08519546273307044
CUEDC1	0.5952922055106983	118.46314889662895	0.07584830339321358	0.08524617431803061
ZNF429	0.5756293582340964	114.5502422885852	0.07584830339321358	0.08524617431803061
KLHL30	0.4994391552776555	99.38839190025344	0.08183632734530938	0.08524617431803061
SH3BP4	0.5040874547551764	100.3134034962801	0.08982035928143713	0.10962530896755711
SPDYE1	0.6004993290450992	119.49936647997473	0.09181636726546906	0.10962530896755711
MBOAT7	0.5304599539912326	105.56153084425529	0.10578842315369262	0.10962530896755711
CD83	0.581246259105842	115.66800556206256	0.11177644710578842	0.13680504160218887
GPR146	0.6060077202106403	120.59553632191742	0.1217564870259481	0.13680504160218887
PTAFR	0.546734884113584	108.80024193860321	0.1277445109780439	0.2089937771515792
NUDT13	0.5359540364888944	106.65485326128999	0.12974051896207583	0.2089937771515792
IQCN	0.5496862601440875	109.38756576867341	0.1317365269461078	0.2089937771515792
SNAI3	0.5059672192866277	100.6874766380389	0.14171656686626746	0.2089937771515792
C15orf39	0.48419807816733057	96.35541755529879	0.1497005988023952	0.2089937771515792
TRIB3	0.5709021041090332	113.60951871769761	0.15169660678642716	0.2089937771515792
CCRL2	0.5485737494423797	109.16617613903355	0.15768463073852296	0.2089937771515792
CNTNAP3	0.5200884017009306	103.49759193848519	0.16167664670658682	0.2089937771515792
IL1RL1	0.526445993367952	104.76275268022243	0.16367265469061876	0.2089937771515792
PARP12	0.5321162673618239	105.89113720500296	0.16766467065868262	0.2089937771515792
INPP5K	0.5092946882868735	101.34964296908782	0.16966067864271456	0.2089937771515792
ITGAM	0.5254427019372457	104.5630976855119	0.17165668662674652	0.2089937771515792
CCL4	0.5141605375530774	102.31794697306242	0.17764471057884232	0.2089937771515792
TMEM38A	0.5145302064546606	102.39151108447746	0.18562874251497005	0.21430822565395524
TRAPPC3	0.5127278460812602	102.03284137017079	0.19161676646706588	0.21430822565395524
TNFRSF1B	0.4960890460198939	98.72172015795888	0.1936127744510978	0.21430822565395524
CCL4L2	0.5219142514126218	103.86093603111173	0.20359281437125748	0.21430822565395524
RPGRIP1	0.45679773763817655	90.90274978999713	0.2055888223552894	0.2275449101796407
MEGF10	0.4854006296819281	96.5947253067037	0.20758483033932135	0.2275449101796407
COX18	0.5230434203368992	104.08564064704294	0.21357285429141717	0.2275449101796407
PASK	0.5048839930274157	100.47191461245572	0.21956087824351297	0.2275449101796407
DXO	0.48611658312005657	96.73720004089125	0.2215568862275449	0.2275449101796407
ADTRP	0.5057103031227513	100.63635032142751	0.2275449101796407	0.2275449101796407
P2RY8	0.5244860449315645	104.37272294138133	0.22954091816367264	0.29887868242572446
SHANK1	0.49420578191456865	98.34695060099916	0.23353293413173654	0.29887868242572446
ATP6V0D1	0.4876835859780004	97.04903360962207	0.23952095808383234	0.29887868242572446
SPRYD4	0.48603866412163005	96.72169416020438	0.23952095808383234	0.29887868242572446
TRIM25	0.5258359755735587	104.64135913913817	0.23952095808383234	0.29887868242572446
BNIP5	0.4624847935072642	92.03447390794557	0.24151696606786427	0.29887868242572446
GNPDA1	0.48776926477704025	97.066083690631	0.24550898203592814	0.29887868242572446
PIP4P1	0.5257054239650414	104.61537936904324	0.25149700598802394	0.29887868242572446
PIWIL4	0.5072263181939523	100.9380373205965	0.25748502994011974	0.29887868242572446
PRX	0.4763949528518671	94.80259561752156	0.2634730538922156	0.29887868242572446
BRI3	0.48396189299254877	96.3084167055172	0.26746506986027946	0.29887868242572446
ADORA2A	0.4426901656027484	88.09534295494693	0.27944111776447106	0.29887868242572446
CD1E	0.45798748684760915	91.13950988267422	0.28542914171656686	0.29887868242572446
SLC15A2	0.42879286354536	85.32977984552664	0.2874251497005988	0.325436084353033
PTPRH	0.4098995798443333	81.57001638902233	0.2934131736526946	0.325436084353033
FAM209A	0.47458137677806655	94.44169397883525	0.2954091816367265	0.325436084353033
MCF2L2	0.43973506469930385	87.50727787516146	0.2954091816367265	0.325436084353033
METTL21A	0.49899548650695835	99.30010181488471	0.2994011976047904	0.325436084353033
E2F7	0.4517814409477597	89.90450674860418	0.3033932135728543	0.3702093020662585
PLAU	0.4740802931059104	94.34197832807617	0.3073852295409182	0.3702093020662585
PIK3R5	0.4614522172743108	91.82899123758784	0.313373253493014	0.3702093020662585
ANKS6	0.4457350725080291	88.70127942909778	0.313373253493014	0.3702093020662585
TNFRSF25	0.46130921524359964	91.80053383347632	0.3153692614770459	0.3702093020662585
BIN3	0.43273699910356317	86.11466282160907	0.31736526946107785	0.3702093020662585
CDKN1A	0.4295040245606433	85.47130088756802	0.32335329341317365	0.3702093020662585
ICAM2	0.4868191981395686	96.87702042977415	0.3273453093812375	0.3702093020662585
MMP24	0.431890392883973	85.94618818391064	0.3273453093812375	0.3702093020662585
KDM6B	0.46802636197214786	93.13724603245743	0.32934131736526945	0.3702093020662585
IRAK2	0.47027628730911036	93.58498117451296	0.32934131736526945	0.3702093020662585
CCDC180	0.4405455850438383	87.66857142372382	0.3313373253493014	0.3702093020662585
PPIF	0.4630182507547382	92.1406319001929	0.3313373253493014	0.3928650635237461
HIRA	0.46044095393993323	91.62774983404671	0.3333333333333333	0.3928650635237461
PPCDC	0.4544810477191138	90.44172849610365	0.33532934131736525	0.3928650635237461
ELAC1	0.48717657014667176	96.94813745918768	0.34331337325349304	0.3928650635237461
NOTUM	0.45020324373698384	89.59044550365978	0.3473053892215569	0.3928650635237461
GHRL	0.46557650350217206	92.64972419693224	0.3473053892215569	0.3928650635237461
RAPGEF1	0.4294674255402405	85.46401768250786	0.3473053892215569	0.3928650635237461
BCL11A	0.42119740260408156	83.81828311821224	0.3532934131736527	0.3928650635237461
STX19	0.4593885966370198	91.41833073076694	0.35728542914171657	0.3928650635237461
ZNF324	0.4235107949572665	84.27864819649604	0.35728542914171657	0.3928650635237461
NEU1	0.42175055075862355	83.92835960096609	0.3592814371257485	0.3928650635237461
RILPL2	0.4436535206835406	88.28705061602457	0.36327345309381237	0.3928650635237461
TAS2R3	0.4281754081521989	85.20690622228759	0.36726546906187624	0.3928650635237461
SIGLEC14	0.4405100681164793	87.66150355517938	0.3712574850299401	0.3928650635237461
ZNF263	0.44021040503627873	87.60187060221946	0.37325349301397204	0.4908216354176892
ANKRD33B	0.45941656925701785	91.42389728214656	0.3772455089820359	0.4908216354176892
UPB1	0.44696682058741327	88.94639729689524	0.3812375249500998	0.4908216354176892
AOC2	0.44446491742900984	88.44851856837296	0.39520958083832336	0.4908216354176892
MELTF	0.4017777790521946	79.95377803138672	0.4031936127744511	0.4908216354176892
APOA2	0.43806702606016934	87.1753381859737	0.4031936127744511	0.4908216354176892
PTPRN	0.437988968447698	87.1598047210919	0.405189620758483	0.4908216354176892
TRAF1	0.4319497725139135	85.95800473026878	0.405189620758483	0.4908216354176892
NFKBID	0.4575240023219539	91.04727646206882	0.4151696606786427	0.4908216354176892
WDFY4	0.4155432155283378	82.69309989013922	0.43313373253493015	0.4908216354176892
GNA14	0.4236287913734396	84.30212948331449	0.437125748502994	0.4908216354176892
CPA3	0.4401123876839447	87.58236514910499	0.4431137724550898	0.4908216354176892
ZNHIT2	0.40855511935142236	81.30246875093304	0.44510978043912175	0.4908216354176892
DNHD1	0.40714887303080194	81.02262573312959	0.4491017964071856	0.4908216354176892
COMMD4	0.41501588844135223	82.5881617998291	0.4530938123752495	0.49198899498300697
TFE3	0.4202385727891304	83.62747598503695	0.4550898203592814	0.49198899498300697
ZNF578	0.4513987213648105	89.8283455515973	0.46107784431137727	0.5507701175189728
STARD8	0.4358214994964092	86.72847839978543	0.46107784431137727	0.5507701175189728
RHOG	0.37990486412226004	75.60106796032974	0.46706586826347307	0.5507701175189728
PIM3	0.4190764305604518	83.39620968152991	0.47305389221556887	0.5507701175189728
PPP1R11	0.44899776626103277	89.35055548594552	0.4750499001996008	0.5507701175189728
CSF1	0.42100937449496467	83.78086552449797	0.4750499001996008	0.5507701175189728
MAP1LC3B2	0.3771957025738961	75.06194481220533	0.47904191616766467	0.5507701175189728
PLCD4	0.45025821974023866	89.60138572830749	0.47904191616766467	0.5507701175189728
ZC3H12D	0.41474604905456885	82.5344637618592	0.47904191616766467	0.5507701175189728
MACROD2	0.43445333576350814	86.45621381693812	0.484	0.5507701175189728
NSUN7	0.40912179570652063	81.4152373455976	0.4870259481037924	0.5507701175189728
TMEM255B	0.40272595106804826	80.14246426254161	0.4870259481037924	0.5507701175189728
CHCHD6	0.4210315318241645	83.78527483300873	0.4870259481037924	0.5507701175189728
ZNF596	0.4571343634657764	90.9697383296895	0.49101796407185627	0.5507701175189728
SNN	0.40975878627371104	81.54199846846849	0.4930139720558882	0.5507701175189728
ASB16	0.4357910254641593	86.72241406736771	0.49500998003992014	0.5507701175189728
CCDC28B	0.4127392252343923	82.13510582164407	0.49700598802395207	0.5507701175189728
SHMT1	0.4362052179923648	86.80483838048059	0.5049900199600799	0.5507701175189728
PDLIM7	0.40719709327662607	81.03222156204859	0.5109780439121756	0.5507701175189728
RNF31	0.4202151974786803	83.62282429825738	0.5149700598802395	0.5507701175189728
DCLK3	0.4646033837509644	92.45607336644191	0.5169660678642715	0.5535321110356606
RALGDS	0.397544536613811	79.11136278614839	0.5209580838323353	0.5535321110356606
SLC45A4	0.39066680686975785	77.74269456708181	0.5209580838323353	0.5535321110356606
C19orf47	0.39080503132857325	77.77020123438608	0.5249500998003992	0.5535321110356606
ARVCF	0.42013359738879813	83.60658588037083	0.5249500998003992	0.5535321110356606
ACHE	0.4028081026202076	80.15881242142132	0.5329341317365269	0.5535321110356606
TOX3	0.4090711369004462	81.4051562431888	0.5369261477045908	0.5535321110356606
NFKBIA	0.4316453879436077	85.89743220077793	0.5369261477045908	0.5784349668010917
RGS20	0.3865449477644162	76.92244460511883	0.5429141716566867	0.5784349668010917
LIAS	0.3990793770230256	79.4167960275821	0.5449101796407185	0.5784349668010917
VPS18	0.40407957690405866	80.41183580390768	0.5489021956087824	0.5784349668010917
DGAT2	0.40603316062620604	80.800598964615	0.5548902195608783	0.5784349668010917
H3F3C	0.38156120423176293	75.93067964212082	0.5588822355289421	0.5784349668010917
SRRM5	0.4229367775563716	84.16441873371795	0.562874251497006	0.5784349668010917
ALOX5AP	0.3902435870558571	77.65847382411556	0.5668662674650699	0.5784349668010917
PRDM11	0.4068450306580755	80.96216110095702	0.572	0.6100619274271969
TNFSF14	0.39451279872322165	78.50804694592111	0.5748502994011976	0.6100619274271969
MRNIP	0.3728632000508683	74.1997768101228	0.5788423153692615	0.6100619274271969
ARRDC2	0.4086062279260649	81.31263935728691	0.5828343313373253	0.6100619274271969
CNTD1	0.4404216060755497	87.64389960903439	0.592814371257485	0.6100619274271969
MYBPC3	0.44772981860816685	89.0982339030252	0.592814371257485	0.6100619274271969
CHD7	0.42223610879380596	84.02498564996739	0.5948103792415169	0.6100619274271969
SH2B2	0.39284468664758665	78.17609264286975	0.5968063872255489	0.6371096191455473
ZNF48	0.39013550352954185	77.63696520237883	0.5988023952095808	0.6371096191455473
SCARF1	0.4064654531423382	80.88662517532529	0.6007984031936128	0.6371096191455473
CSRNP1	0.3756154945101074	74.74748340751137	0.6047904191616766	0.6371096191455473
ZMIZ1	0.3933047704805989	78.26764932563918	0.6047904191616766	0.6371096191455473
TMEM175	0.410036659750763	81.59729529040183	0.6087824351297405	0.6371096191455473
MVB12A	0.358996064248338	71.44021678541927	0.6167664670658682	0.6371096191455473
TLCD4-RWDD3	0.4036960550644397	80.33551495782349	0.6187624750499002	0.6371096191455473
VCPKMT	0.4150066346127499	82.58632028793723	0.6307385229540918	0.6371096191455473
KY	0.3670775570182769	73.0484338466371	0.6407185628742516	0.6479503304947893
CARD19	0.39194122240576684	77.9963032587476	0.6427145708582834	0.6479503304947893
ZNF543	0.3764993756422017	74.92337575279814	0.6447105788423154	0.6479503304947893
LRRK1	0.3943860718343552	78.48282829503668	0.6447105788423154	0.6479503304947893
PILRA	0.3859831066037111	76.8106382141385	0.6467065868263473	0.7591752910364243
RUNDC3B	0.39606279547906925	78.81649630033478	0.654690618762475	0.7591752910364243
PNPLA6	0.3777392375313056	75.17010826872982	0.656686626746507	0.7591752910364243
UQCC3	0.3755470101506716	74.73385501998365	0.6626746506986028	0.8032128514056224
SRCAP	0.39222022475896495	78.05182472703403	0.6666666666666666	0.8032128514056224
ISG20L2	0.422872522121083	84.15163190209552	0.6866267465069861	0.9088206565592221
NDUFAF6	0.3786173132555584	75.34484533785613	0.6906187624750499	0.9088206565592221
ZNF396	0.3860796820996992	76.82985673784013	0.6966067864271457	0.9088206565592221
ZNF572	0.3854986036581506	76.71422212797196	0.7025948103792415	0.9088206565592221
KIAA0319	0.41402735414374026	82.39144347460432	0.7025948103792415	0.9088206565592221
DDX43	0.38520649062121737	76.65609163362225	0.7085828343313373	0.9088206565592221
RNF207	0.3891513179462551	77.44111227130477	0.7125748502994012	0.9088206565592221
ZNF341	0.40364071016302966	80.3245013224429	0.716566866267465	0.9088206565592221
RNASEK-C17orf49	0.38071147353544554	75.76158323355367	0.720558882235529	0.9088206565592221
PISD	0.3893363181399876	77.47792730985753	0.7245508982035929	0.9088206565592221
LRTOMT	0.378363817490719	75.29439968065309	0.7245508982035929	0.9088206565592221
ATP2A3	0.3826159899625449	76.14058200254644	0.7325349301397206	0.9088206565592221
SLC2A6	0.3528485867336814	70.2168687600026	0.7664670658682635	0.9088206565592221
SNED1	0.39981492380338196	79.56316983687302	0.7704590818363274	0.9088206565592221
EIF4EBP3	0.31641777699495693	62.96713762199643	0.7724550898203593	0.9088206565592221
ZNF865	0.36215132990975124	72.06811465204049	0.7984031936127745	0.9088206565592221
FTL	0.34347562638120865	68.35164964986052	0.7984031936127745	0.9088206565592221
TMEM25	0.38152487776626365	75.92345067548646	0.8023952095808383	0.9088206565592221
C17orf107	0.3660703684016648	72.8480033119313	0.8083832335329342	0.9088206565592221
PCDHGB4	0.3684206298782764	73.315705345777	0.812375249500998	0.9088206565592221
GPR75	0.3649334726741529	72.62176106215642	0.8143712574850299	0.9088206565592221
EPB41L3	0.3275039734897806	65.17329072446634	0.8143712574850299	0.9088206565592221
KLHL21	0.368907004924906	73.4124939800563	0.8143712574850299	0.9088206565592221
ANGPT1	0.3587393339680447	71.38912745964089	0.8183632734530938	0.9088206565592221
SBK1	0.37817813061613	75.25744799260987	0.8403193612774451	0.9088206565592221
SEMA4A	0.3781726692929233	75.25636118929174	0.8403193612774451	0.9088206565592221
GABARAP	0.33418128038125244	66.50207479586923	0.8483033932135728	0.9088206565592221
KIAA1257	0.3624376944183355	72.12510118924877	0.8542914171656687	0.9088206565592221
PPP1R27	0.3426849146989697	68.19429802509498	0.8802395209580839	1.0
IL6R	0.3231235256553825	64.30158160542112	0.8842315369261478	1.0
GNG4	0.30882001975407086	61.4551839310601	0.8962075848303394	1.0
FAM241B	0.336035489125557	66.87106233598584	0.9001996007984032	1.0
MMP25	0.368598338458678	73.35106935327693	0.9001996007984032	1.0
BLK	0.3344582082504876	66.55718344184703	0.9161676646706587	1.0
ATP6V0B	0.3252590711909977	64.72655516700854	0.9281437125748503	1.0
VILL	0.33333735067507564	66.33413278434006	0.9281437125748503	1.0
DDIT3	0.3418934289537502	68.03679236179629	0.9461077844311377	1.0
PLEKHO2	0.3006273547919824	59.8248436036045	0.9580838323353293	1.0
CNNM2	0.31169482889176686	62.02727094946161	0.9740518962075848	1.0
SRXN1	0.304171802966069	60.530188790247735	0.9800399201596807	1.0
RSKR	0.30093653793456443	59.88637104897832	0.9840319361277445	1.0
THAP10	0.33718090196498246	67.0989994910315	0.9860279441117764	1.0
